# Characterizing patterns of diffusion tensor imaging variance in aging brains

**DOI:** 10.1101/2023.08.22.23294381

**Authors:** Chenyu Gao, Qi Yang, Michael E. Kim, Nazirah Mohd Khairi, Leon Y. Cai, Nancy R. Newlin, Praitayini Kanakaraj, Lucas W. Remedios, Aravind R. Krishnan, Xin Yu, Tianyuan Yao, Panpan Zhang, Kurt G. Schilling, Daniel Moyer, Derek B. Archer, Susan M. Resnick, Bennett A. Landman, the Alzheimer’s Disease Neuroimaging Initiative, the BIOCARD Study team

## Abstract

**Purpose:** As large analyses merge data across sites, a deeper understanding of variance in statistical assessment across the sources of data becomes critical for valid analyses. Diffusion tensor imaging (DTI) exhibits spatially varying and correlated noise, so care must be taken with distributional assumptions. Here we characterize the role of physiology, subject compliance, and the interaction of subject with the scanner in the understanding of DTI variability, as modeled in spatial variance of derived metrics in homogeneous regions.

**Approach:** We analyze DTI data from 1035 subjects in the Baltimore Longitudinal Study of Aging (BLSA), with ages ranging from 22.4 to 103 years old. For each subject, up to 12 longitudinal sessions were conducted. We assess variance of DTI scalars within regions of interest (ROIs) defined by four segmentation methods and investigate the relationships between the variance and covariates, including baseline age, time from the baseline (referred to as “interval”), motion, sex, and whether it is the first scan or the second scan in the session.

**Results:** Covariate effects are heterogeneous and bilaterally symmetric across ROIs. Inter-session interval is positively related (*p* ≪ 0.001) to FA variance in the cuneus and occipital gyrus, but negatively (*p* ≪ 0.001) in the caudate nucleus. Males show significantly (*p* ≪ 0.001) higher FA variance in the right putamen, thalamus, body of the corpus callosum, and cingulate gyrus. In 62 out of 176 ROIs defined by the Eve type-1 atlas, an increase in motion is associated (*p* < 0.05) with a decrease in FA variance. Head motion increases during the rescan of DTI (Δ*μ* = 0.045 millimeters per volume).

**Conclusions:** The effects of each covariate on DTI variance, and their relationships across ROIs are complex. Ultimately, we encourage researchers to include estimates of variance when sharing data and consider models of heteroscedasticity in analysis. This work provides a foundation for study planning to account for regional variations in metric variance.
