## Supplemental Table - Lookup Table for ROIs for "Characterizing patterns of diffusion tensor imaging variance in aging brains"

### Sheet: Sheet1
ROI lookup table adapted from SLANT (Huo et al.) and Eve (Mori et al., Oishi et al.) atlas. See the main text for the full reference. Chenyu Gao, chenyu.gao@vanderbilt.edu Please cite our paper if you use this look up table for the ROI abbreviation and the adapted ROI names.
Segmentation	Label_ID	ROI_Name_Abbreviated	ROI_Name_Full	ROI_Name_Original
SLANT	4	3rd Ventricle	3rd Ventricle	3rd-Ventricle
SLANT	11	4th Ventricle	4th Ventricle	4th-Ventricle
SLANT	23	R. Accumbens Area	Right Accumbens Area	Right-Accumbens-Area
SLANT	30	L. Accumbens Area	Left Accumbens Area	Left-Accumbens-Area
SLANT	31	R. Amygdala	Right Amygdala	Right-Amygdala
SLANT	32	L. Amygdala	Left Amygdala	Left-Amygdala
SLANT	35	Brain Stem	Brain Stem	Brain-Stem
SLANT	36	R. Caudate	Right Caudate	Right-Caudate
SLANT	37	L. Caudate	Left Caudate	Left-Caudate
SLANT	38	R. Cerebellum Ext.	Right Cerebellum Exterior	Right-Cerebellum-Exterior
SLANT	39	L. Cerebellum Ext.	Left Cerebellum Exterior	Left-Cerebellum-Exterior
SLANT	40	R. Cerebellum WM	Right Cerebellum White Matter	Right-Cerebellum-White-Matter
SLANT	41	L. Cerebellum WM	Left Cerebellum White Matter	Left-Cerebellum-White-Matter
SLANT	44	R. Cerebral WM	Right Cerebral White Matter	Right-Cerebral-White-Matter
SLANT	45	L. Cerebral WM	Left Cerebral White Matter	Left-Cerebral-White-Matter
SLANT	47	R. Hippocampus	Right Hippocampus	Right-Hippocampus
SLANT	48	L. Hippocampus	Left Hippocampus	Left-Hippocampus
SLANT	49	R. Inf Lat Vent	Right Inf Lat Vent	Right-Inf-Lat-Vent
SLANT	50	L. Inf Lat Vent	Left Inf Lat Vent	Left-Inf-Lat-Vent
SLANT	51	R. Lat. Ventricle	Right Lateral Ventricle	Right-Lateral-Ventricle
SLANT	52	L. Lat. Ventricle	Left Lateral Ventricle	Left-Lateral-Ventricle
SLANT	55	R. Pallidum	Right Pallidum	Right-Pallidum
SLANT	56	L. Pallidum	Left Pallidum	Left-Pallidum
SLANT	57	R. Putamen	Right Putamen	Right-Putamen
SLANT	58	L. Putamen	Left Putamen	Left-Putamen
SLANT	59	R. Thalamus Proper	Right Thalamus Proper	Right-Thalamus-Proper
SLANT	60	L. Thalamus Proper	Left Thalamus Proper	Left-Thalamus-Proper
SLANT	61	R. Ventral DC	Right Ventral DC	Right-Ventral-DC
SLANT	62	L. Ventral DC	Left Ventral DC	Left-Ventral-DC
SLANT	71	Cerebellar Vermal Lob. I-V	Cerebellar Vermal Lobules I-V	Cerebellar-Vermal-Lobules-I-V
SLANT	72	Cerebellar Vermal Lob. VI-VII	Cerebellar Vermal Lobules VI-VII	Cerebellar-Vermal-Lobules-VI-VII
SLANT	73	Cerebellar Vermal Lob. VIII-X	Cerebellar Vermal Lobules VIII-X	Cerebellar-Vermal-Lobules-VIII-X
SLANT	75	L. Basal Forebrain	Left Basal Forebrain	Left-Basal-Forebrain
SLANT	76	R. Basal Forebrain	Right Basal Forebrain	Right-Basal-Forebrain
SLANT	100	R. Ant. Cingulate Gyrus	Right Anterior Cingulate Gyrus	Right-ACgG--anterior-cingulate-gyrus
SLANT	101	L. Ant. Cingulate Gyrus	Left Anterior Cingulate Gyrus	Left-ACgG--anterior-cingulate-gyrus
SLANT	102	R. Ant. Insula	Right Anterior Insula	Right-AIns--anterior-insula
SLANT	103	L. Ant. Insula	Left Anterior Insula	Left-AIns--anterior-insula
SLANT	104	R. Ant. Orbital Gyrus	Right Anterior Orbital Gyrus	Right-AOrG--anterior-orbital-gyrus
SLANT	105	L. Ant. Orbital Gyrus	Left Anterior Orbital Gyrus	Left-AOrG--anterior-orbital-gyrus
SLANT	106	R. Angular Gyrus	Right Angular Gyrus	Right-AnG---angular-gyrus
SLANT	107	L. Angular Gyrus	Left Angular Gyrus	Left-AnG---angular-gyrus
SLANT	108	R. Calcarine Cortex	Right Calcarine Cortex	Right-Calc--calcarine-cortex
SLANT	109	L. Calcarine Cortex	Left Calcarine Cortex	Left-Calc--calcarine-cortex
SLANT	112	R. Central Operculum	Right Central Operculum	Right-CO----central-operculum
SLANT	113	L. Central Operculum	Left Central Operculum	Left-CO----central-operculum
SLANT	114	R. Cuneus	Right Cuneus	Right-Cun---cuneus
SLANT	115	L. Cuneus	Left Cuneus	Left-Cun---cuneus
SLANT	116	R. Entorhinal Area	Right Entorhinal Area	Right-Ent---entorhinal-area
SLANT	117	L. Entorhinal Area	Left Entorhinal Area	Left-Ent---entorhinal-area
SLANT	118	R. Front. Operculum	Right Frontal Operculum	Right-FO----frontal-operculum
SLANT	119	L. Front. Operculum	Left Frontal Operculum	Left-FO----frontal-operculum
SLANT	120	R. Front. Pole	Right Frontal Pole	Right-FRP---frontal-pole
SLANT	121	L. Front. Pole	Left Frontal Pole	Left-FRP---frontal-pole
SLANT	122	R. Fusiform Gyrus	Right Fusiform Gyrus	Right-FuG---fusiform-gyrus
SLANT	123	L. Fusiform Gyrus	Left Fusiform Gyrus	Left-FuG---fusiform-gyrus
SLANT	124	R. Gyrus Rectus	Right Gyrus Rectus	Right-GRe---gyrus-rectus
SLANT	125	L. Gyrus Rectus	Left Gyrus Rectus	Left-GRe---gyrus-rectus
SLANT	128	R. Inf. Occipital Gyrus	Right Inferior Occipital Gyrus	Right-IOG---inferior-occipital-gyrus
SLANT	129	L. Inf. Occipital Gyrus	Left Inferior Occipital Gyrus	Left-IOG---inferior-occipital-gyrus
SLANT	132	R. Inf. Temp. Gyrus	Right Inferior Temporal Gyrus	Right-ITG---inferior-temporal-gyrus
SLANT	133	L. Inf. Temp. Gyrus	Left Inferior Temporal Gyrus	Left-ITG---inferior-temporal-gyrus
SLANT	134	R. Lingual Gyrus	Right Lingual Gyrus	Right-LiG---lingual-gyrus
SLANT	135	L. Lingual Gyrus	Left Lingual Gyrus	Left-LiG---lingual-gyrus
SLANT	136	R. Lat. Orbital Gyrus	Right Lateral Orbital Gyrus	Right-LOrG--lateral-orbital-gyrus
SLANT	137	L. Lat. Orbital Gyrus	Left Lateral Orbital Gyrus	Left-LOrG--lateral-orbital-gyrus
SLANT	138	R. Mid. Cingulate Gyrus	Right Middle Cingulate Gyrus	Right-MCgG--middle-cingulate-gyrus
SLANT	139	L. Mid. Cingulate Gyrus	Left Middle Cingulate Gyrus	Left-MCgG--middle-cingulate-gyrus
SLANT	140	R. Med. Front. Cortex	Right Medial Frontal Cortex	Right-MFC---medial-frontal-cortex
SLANT	141	L. Med. Front. Cortex	Left Medial Frontal Cortex	Left-MFC---medial-frontal-cortex
SLANT	142	R. Mid. Front. Gyrus	Right Middle Frontal Gyrus	Right-MFG---middle-frontal-gyrus
SLANT	143	L. Mid. Front. Gyrus	Left Middle Frontal Gyrus	Left-MFG---middle-frontal-gyrus
SLANT	144	R. Mid. Occipital Gyrus	Right Middle Occipital Gyrus	Right-MOG---middle-occipital-gyrus
SLANT	145	L. Mid. Occipital Gyrus	Left Middle Occipital Gyrus	Left-MOG---middle-occipital-gyrus
SLANT	146	R. Med. Orbital Gyrus	Right Medial Orbital Gyrus	Right-MOrG--medial-orbital-gyrus
SLANT	147	L. Med. Orbital Gyrus	Left Medial Orbital Gyrus	Left-MOrG--medial-orbital-gyrus
SLANT	148	R. Postcent. Gyrus Med. Seg.	Right Postcentral Gyrus Medial Segment	Right-MPoG--postcentral-gyrus
SLANT	149	L. Postcent. Gyrus Med. Seg.	Left Postcentral Gyrus Medial Segment	Left-MPoG--postcentral-gyrus
SLANT	150	R. Precentral Gyrus Med. Seg.	Right Precentral Gyrus Medial Segment	Right-MPrG--precentral-gyrus
SLANT	151	L. Precentral Gyrus Med. Seg.	Left Precentral Gyrus Medial Segment	Left-MPrG--precentral-gyrus
SLANT	152	R. Sup. Front. Gyrus Med. Seg.	Right Superior Frontal Gyrus Medial Segment	Right-MSFG--superior-frontal-gyrus
SLANT	153	L. Sup. Front. Gyrus Med. Seg.	Left Superior Frontal Gyrus Medial Segment	Left-MSFG--superior-frontal-gyrus
SLANT	154	R. Mid. Temp. Gyrus	Right Middle Temporal Gyrus	Right-MTG---middle-temporal-gyrus
SLANT	155	L. Mid. Temp. Gyrus	Left Middle Temporal Gyrus	Left-MTG---middle-temporal-gyrus
SLANT	156	R. Occipital Pole	Right Occipital Pole	Right-OCP---occipital-pole
SLANT	157	L. Occipital Pole	Left Occipital Pole	Left-OCP---occipital-pole
SLANT	160	R. Occipital Fusiform Gyrus	Right Occipital Fusiform Gyrus	Right-OFuG--occipital-fusiform-gyrus
SLANT	161	L. Occipital Fusiform Gyrus	Left Occipital Fusiform Gyrus	Left-OFuG--occipital-fusiform-gyrus
SLANT	162	R. Opercular Pt. the IFG	Right Opercular Part of the Inferior Frontal Gyrus	Right-OpIFG-opercular-part-of-the-IFG
SLANT	163	L. Opercular Pt. the IFG	Left Opercular Part of the Inferior Frontal Gyrus	Left-OpIFG-opercular-part-of-the-IFG
SLANT	164	R. Orbital Pt. the IFG	Right Orbital Part of the Inferior Frontal Gyrus	Right-OrIFG-orbital-part-of-the-IFG
SLANT	165	L. Orbital Pt. the IFG	Left Orbital Part of the Inferior Frontal Gyrus	Left-OrIFG-orbital-part-of-the-IFG
SLANT	166	R. Post. Cingulate Gyrus	Right Posterior Cingulate Gyrus	Right-PCgG--posterior-cingulate-gyrus
SLANT	167	L. Post. Cingulate Gyrus	Left Posterior Cingulate Gyrus	Left-PCgG--posterior-cingulate-gyrus
SLANT	168	R. Precuneus	Right Precuneus	Right-PCu---precuneus
SLANT	169	L. Precuneus	Left Precuneus	Left-PCu---precuneus
SLANT	170	R. Parahippocampal Gyrus	Right Parahippocampal Gyrus	Right-PHG---parahippocampal-gyrus
SLANT	171	L. Parahippocampal Gyrus	Left Parahippocampal Gyrus	Left-PHG---parahippocampal-gyrus
SLANT	172	R. Post. Insula	Right Posterior Insula	Right-PIns--posterior-insula
SLANT	173	L. Post. Insula	Left Posterior Insula	Left-PIns--posterior-insula
SLANT	174	R. Parietal Operculum	Right Parietal Operculum	Right-PO----parietal-operculum
SLANT	175	L. Parietal Operculum	Left Parietal Operculum	Left-PO----parietal-operculum
SLANT	176	R. Postcent. Gyrus	Right Postcentral Gyrus	Right-PoG---postcentral-gyrus
SLANT	177	L. Postcent. Gyrus	Left Postcentral Gyrus	Left-PoG---postcentral-gyrus
SLANT	178	R. Post. Orbital Gyrus	Right Posterior Orbital Gyrus	Right-POrG--posterior-orbital-gyrus
SLANT	179	L. Post. Orbital Gyrus	Left Posterior Orbital Gyrus	Left-POrG--posterior-orbital-gyrus
SLANT	180	R. Planum Polare	Right Planum Polare	Right-PP----planum-polare
SLANT	181	L. Planum Polare	Left Planum Polare	Left-PP----planum-polare
SLANT	182	R. Precentral Gyrus	Right Precentral Gyrus	Right-PrG---precentral-gyrus
SLANT	183	L. Precentral Gyrus	Left Precentral Gyrus	Left-PrG---precentral-gyrus
SLANT	184	R. Planum Temp.e	Right Planum Temporale	Right-PT----planum-temporale
SLANT	185	L. Planum Temp.e	Left Planum Temporale	Left-PT----planum-temporale
SLANT	186	R. Subcallosal Area	Right Subcallosal Area	Right-SCA---subcallosal-area
SLANT	187	L. Subcallosal Area	Left Subcallosal Area	Left-SCA---subcallosal-area
SLANT	190	R. Sup. Front. Gyrus	Right Superior Frontal Gyrus	Right-SFG---superior-frontal-gyrus
SLANT	191	L. Sup. Front. Gyrus	Left Superior Frontal Gyrus	Left-SFG---superior-frontal-gyrus
SLANT	192	R. Suppl. Motor Cortex	Right Supplementary Motor Cortex	Right-SMC---supplementary-motor-cortex
SLANT	193	L. Suppl. Motor Cortex	Left Supplementary Motor Cortex	Left-SMC---supplementary-motor-cortex
SLANT	194	R. Supramarginal Gyrus	Right Supramarginal Gyrus	Right-SMG---supramarginal-gyrus
SLANT	195	L. Supramarginal Gyrus	Left Supramarginal Gyrus	Left-SMG---supramarginal-gyrus
SLANT	196	R. Sup. Occipital Gyrus	Right Superior Occipital Gyrus	Right-SOG---superior-occipital-gyrus
SLANT	197	L. Sup. Occipital Gyrus	Left Superior Occipital Gyrus	Left-SOG---superior-occipital-gyrus
SLANT	198	R. Sup. Parietal Lobule	Right Superior Parietal Lobule	Right-SPL---superior-parietal-lobule
SLANT	199	L. Sup. Parietal Lobule	Left Superior Parietal Lobule	Left-SPL---superior-parietal-lobule
SLANT	200	R. Sup. Temp. Gyrus	Right Superior Temporal Gyrus	Right-STG---superior-temporal-gyrus
SLANT	201	L. Sup. Temp. Gyrus	Left Superior Temporal Gyrus	Left-STG---superior-temporal-gyrus
SLANT	202	R. Temp. Pole	Right Temporal Pole	Right-TMP---temporal-pole
SLANT	203	L. Temp. Pole	Left Temporal Pole	Left-TMP---temporal-pole
SLANT	204	R. Triangular Pt. the IFG	Right Triangular Part of the Inferior Frontal Gyrus	Right-TrIFG-triangular-part-of-the-IFG
SLANT	205	L. Triangular Pt. the IFG	Left Triangular Part of the Inferior Frontal Gyrus	Left-TrIFG-triangular-part-of-the-IFG
SLANT	206	R. Transverse Temp. Gyrus	Right Transverse Temporal Gyrus	Right-TTG---transverse-temporal-gyrus
SLANT	207	L. Transverse Temp. Gyrus	Left Transverse Temporal Gyrus	Left-TTG---transverse-temporal-gyrus
EveType1	1	L. Sup. Parietal Lobule	Left Superior Parietal Lobule	SUPERIOR_PARIETAL_LOBULE_left
EveType1	2	L. Cingulate Gyrus	Left Cingulate Gyrus	CINGULATE_GYRUS_left
EveType1	3	L. Sup. Front. Gyrus	Left Superior Frontal Gyrus	SUPERIOR_FRONTAL_GYRUS_left
EveType1	4	L. Mid. Front. Gyrus	Left Middle Frontal Gyrus	MIDDLE_FRONTAL_GYRUS_left
EveType1	5	L. IFG	Left Inferior Frontal Gyrus	INFERIOR_FRONTAL_GYRUS_left
EveType1	6	L. Precentral Gyrus	Left Precentral Gyrus	PRECENTRAL_GYRUS_left
EveType1	7	L. Postcent. Gyrus	Left Postcentral Gyrus	POSTCENTRAL_GYRUS_left
EveType1	8	L. Angular Gyrus	Left Angular Gyrus	ANGULAR_GYRUS_left
EveType1	9	L. Precuneus	Left Precuneus	PRE-CUNEUS_left
EveType1	10	L. Cuneus	Left Cuneus	CUNEUS_left
EveType1	11	L. Lingual Gyrus	Left Lingual Gyrus	LINGUAL_GYRUS_left
EveType1	12	L. Fusiform Gyrus	Left Fusiform Gyrus	FUSIFORM_GYRUS_left
EveType1	13	L. Parahippocampal Gyrus	Left Parahippocampal Gyrus	PARAHIPPOCAMPAL_GYRUS_left
EveType1	14	L. Sup. Occipital Gyrus	Left Superior Occipital Gyrus	SUPERIOR_OCCIPITAL_GYRUS_left
EveType1	15	L. Inf. Occipital Gyrus	Left Inferior Occipital Gyrus	INFERIOR_OCCIPITAL_GYRUS
EveType1	16	L. Mid. Occipital Gyrus	Left Middle Occipital Gyrus	MIDDLE_OCCIPITAL_GYRUS
EveType1	17	L. Entorhinal Area	Left Entorhinal Area	ENTORHINAL_AREA
EveType1	18	L. Sup. Temp. Gyrus	Left Superior Temporal Gyrus	SUPERIOR_TEMPORAL_GYRUS
EveType1	19	L. Inf. Temp. Gyrus	Left Inferior Temporal Gyrus	INFERIOR_TEMPORAL_GYRUS
EveType1	20	L. Mid. Temp. Gyrus	Left Middle Temporal Gyrus	MIDDLE_TEMPORAL_GYRUS
EveType1	21	L. Lat. Forb. Gyrus	Left Lateral Fronto-orbital Gyrus	LATERAL_FRONTO-ORBITAL_GYRUS
EveType1	22	L. Mid. Forb. Gyrus	Left Middle Fronto-orbital Gyrus	MIDDLE_FRONTO-ORBITAL_GYRUS
EveType1	23	L. Supramarginal Gyrus	Left Supramarginal Gyrus	SUPRAMARGINAL_GYRUS
EveType1	24	L. Gyrus Rectus	Left Gyrus Rectus	GYRUS_RECTUS
EveType1	25	L. Insular	Left Insular	INSULAR
EveType1	26	L. Amygdala	Left Amygdala	AMYGDALA
EveType1	27	L. Hippocampus	Left Hippocampus	HIPPOCAMPUS
EveType1	28	L. Cerebellum	Left Cerebellum	CEREBELLUM
EveType1	29	L. Corticospinal Tract	Left Corticospinal Tract	Corticospinal_tract_left
EveType1	30	L. Inf. Cerebellar Peduncle	Left Inferior Cerebellar Peduncle	Inferior_cerebellar_peduncle_left
EveType1	31	L. Med. Med. Lemniscus	Left Medial Medial Lemniscus	Medial_lemniscus_left
EveType1	32	L. Sup. Cerebellar Peduncle	Left Superior Cerebellar Peduncle	Superior_cerebellar_peduncle_left
EveType1	33	L. Cerebral Peduncle	Left Cerebral Peduncle	Cerebral_peduncle_left
EveType1	34	L. Ant. Limb Int. Capsule	Left Anterior Limb of Internal Capsule	Anterior_limb_of_internal_capsule_left
EveType1	35	L. Post. Limb Int. Capsule	Left Posterior Limb of Internal Capsule	Posterior_limb_of_internal_capsule_left
EveType1	36	L. Post. Thalamic Radiation	Left Posterior Thalamic Radiation	Posterior_thalamic_radiation_left
EveType1	37	L. Ant. Corona Radiata	Left Anterior Corona Radiata	Anterior_corona_radiata_left
EveType1	38	L. Sup. Corona Radiata	Left Superior Corona Radiata	Superior_corona_radiata_left
EveType1	39	L. Post. Corona Radiata	Left Posterior Corona Radiata	Posterior_corona_radiata_left
EveType1	40	L. Cing. (Cingulate Gyrus)	Left Cingulum (Cingulate Gyrus)	Cingulum_(cingulate_gyrus)_left
EveType1	41	L. Cing. (Hippocampus)	Left Cingulum (Hippocampus)	Cingulum_(hippocampus)_left
EveType1	42	L. Fornix(cres) ST	Left Fornix(cres) Stria Terminalis	Fornix(cres)_Stria_terminalis_left
EveType1	43	L. Sup. Long. Fasciculus	Left Superior Longitudinal Fasciculus	Superior_longitudinal_fasciculus_left
EveType1	44	L. Sup. Focc. Fasciculus	Left Superior Fronto-occipital Fasciculus	Superior_fronto-occipital_fasciculus_left
EveType1	45	L. Inf. Focc. Fasciculus	Left Inferior Fronto-occipital Fasciculus	Inferior_fronto-occipital_fasciculus_left
EveType1	46	L. Sagittal Stratum	Left Sagittal Stratum	Sagittal_stratum_left
EveType1	47	L. External Capsule	Left External Capsule	External_capsule_left
EveType1	48	L. Uncinate Fasciculus	Left Uncinate Fasciculus	Uncinate_fasciculus_left
EveType1	49	L. Pontine Crossing Tract	Left Pontine Crossing Tract	Pontine_crossing_tract_left
EveType1	50	L. Mid. Cerebellar Peduncle	Left Middle Cerebellar Peduncle	Middle_cerebellar_peduncle_left
EveType1	51	L. Fornix (Column&Body)	Left Fornix (Column&Body)	Fornix_(column_and_body)_left
EveType1	52	L. Genu CC	Left Genu of Corpus Callosum	Genu_of_corpus_callosum_left
EveType1	53	L. Body CC	Left Body of Corpus Callosum	Body_of_corpus_callosum_left
EveType1	54	L. Splenium CC	Left Splenium of Corpus Callosum	Splenium_of_corpus_callosum_left
EveType1	55	L. Rl. Pt. Int. Capsule	Left Retrolenticular Part of Internal Capsule	Retrolenticular_part_of_internal_capsule_left
EveType1	56	L. Red Nucleus	Left Red Nucleus	Red_Nucleus_left
EveType1	57	L. Substancia Nigra	Left Substancia Nigra	Substancia_Nigra_left
EveType1	58	L. Tapatum	Left Tapatum	Tapatum_left
EveType1	59	L. Caudate Nucleus	Left Caudate Nucleus	CAUDATE_NUCLEUS_left
EveType1	60	L. Putamen	Left Putamen	PUTAMEN_left
EveType1	61	L. Thalamus	Left Thalamus	THALAMUS_left
EveType1	62	L. Globus Pallidus	Left Globus Pallidus	GLOBUS_PALLIDUS_left
EveType1	63	L. Midbrain	Left Midbrain	MIDBRAIN_left
EveType1	64	L. Pons	Left Pons	PONS_left
EveType1	65	L. Medulla	Left Medulla	MEDULLA_left
EveType1	66	L. Sup. Parietal WM	Left Superior Parietal WM	SUPERIOR_PARIETAL_WM_left
EveType1	67	L. Cing.	Left Cingulum	Cingulum_WM_left
EveType1	68	L. Sup. Front. WM	Left Superior Frontal WM	SUPERIOR_FRONTAL_WM_left
EveType1	69	L. Mid. Front. WM	Left Middle Frontal WM	MIDDLE_FRONTAL_WM_left
EveType1	70	L. Inf. Front. WM	Left Inferior Frontal WM	INFERIOR_FRONTAL_WM_left
EveType1	71	L. Precentral WM	Left Precentral WM	PRECENTRAL_WM_left
EveType1	72	L. Postcent. WM	Left Postcentral WM	POSTCENTRAL_WM_left
EveType1	73	L. Angular WM	Left Angular WM	ANGULAR_WM_left
EveType1	74	L. Precuneus WM	Left Precuneus WM	PRE-CUNEUS_WM_left
EveType1	75	L. Cuneus WM	Left Cuneus WM	CUNEUS_WM_left
EveType1	76	L. Lingual WM	Left Lingual WM	LINGUAL_WM_left
EveType1	77	L. Fusiform WM	Left Fusiform WM	FUSIFORM_WM_left
EveType1	78	L. Sup. Occipital WM	Left Superior Occipital WM	SUPERIOR_OCCIPITAL_WM_left
EveType1	79	L. Inf. Occipital WM	Left Inferior Occipital WM	INFERIOR_OCCIPITAL_WM_left
EveType1	80	L. Mid. Occipital WM	Left Middle Occipital WM	MIDDLE_OCCIPITAL_WM_left
EveType1	81	L. Sup. Temp. WM	Left Superior Temporal WM	SUPERIOR_TEMPORAL_WM_left
EveType1	82	L. Inf. Temp. WM	Left Inferior Temporal WM	INFERIOR_TEMPORAL_WM_left
EveType1	83	L. Mid. Temp. WM	Left Middle Temporal WM	MIDDLE_TEMPORAL_WM_left
EveType1	84	L. Lat. Forb. WM	Left Lateral Fronto-orbital WM	LATERAL_FRONTO-ORBITAL_WM_left
EveType1	85	L. Mid. Forb. WM	Left Middle Fronto-orbital WM	MIDDLE_FRONTO-ORBITAL_WM_left
EveType1	86	L. Supramarginal WM	Left Supramarginal WM	SUPRAMARGINAL_WM_left
EveType1	87	L. Rectus WM	Left Rectus WM	RECTUS_WM_left
EveType1	88	L. Cerebellum WM	Left Cerebellum WM	CEREBELLUM_WM_left
EveType1	89	R. Sup. Parietal Lobule	Right Superior Parietal Lobule	SUPERIOR_PARIETAL_LOBULE_right
EveType1	90	R. Cingulate Gyrus	Right Cingulate Gyrus	CINGULATE_GYRUS_right
EveType1	91	R. Sup. Front. Gyrus	Right Superior Frontal Gyrus	SUPERIOR_FRONTAL_GYRUS_right
EveType1	92	R. Mid. Front. Gyrus	Right Middle Frontal Gyrus	MIDDLE_FRONTAL_GYRUS_right
EveType1	93	R. IFG	Right Inferior Frontal Gyrus	INFERIOR_FRONTAL_GYRUS_right
EveType1	94	R. Precentral Gyrus	Right Precentral Gyrus	PRECENTRAL_GYRUS_right
EveType1	95	R. Postcent. Gyrus	Right Postcentral Gyrus	POSTCENTRAL_GYRUS_right
EveType1	96	R. Angular Gyrus	Right Angular Gyrus	ANGULAR_GYRUS_right
EveType1	97	R. Precuneus	Right Precuneus	PRE-CUNEUS_right
EveType1	98	R. Cuneus	Right Cuneus	CUNEUS_right
EveType1	99	R. Lingual Gyrus	Right Lingual Gyrus	LINGUAL_GYRUS_right
EveType1	100	R. Fusiform Gyrus	Right Fusiform Gyrus	FUSIFORM_GYRUS_right
EveType1	101	R. Parahippocampal Gyrus	Right Parahippocampal Gyrus	PARAHIPPOCAMPAL_GYRUS_right
EveType1	102	R. Sup. Occipital Gyrus	Right Superior Occipital Gyrus	SUPERIOR_OCCIPITAL_GYRUS_right
EveType1	103	R. Inf. Occipital Gyrus	Right Inferior Occipital Gyrus	INFERIOR_OCCIPITAL_GYRUS_right
EveType1	104	R. Mid. Occipital Gyrus	Right Middle Occipital Gyrus	MIDDLE_OCCIPITAL_GYRUS_right
EveType1	105	R. Entorhinal Area	Right Entorhinal Area	ENTORHINAL_AREA_right
EveType1	106	R. Sup. Temp. Gyrus	Right Superior Temporal Gyrus	SUPERIOR_TEMPORAL_GYRUS_right
EveType1	107	R. Inf. Temp. Gyrus	Right Inferior Temporal Gyrus	INFERIOR_TEMPORAL_GYRUS_right
EveType1	108	R. Mid. Temp. Gyrus	Right Middle Temporal Gyrus	MIDDLE_TEMPORAL_GYRUS_right
EveType1	109	R. Lat. Forb. Gyrus	Right Lateral Fronto-orbital Gyrus	LATERAL_FRONTO-ORBITAL_GYRUS_right
EveType1	110	R. Mid. Forb. Gyrus	Right Middle Fronto-orbital Gyrus	MIDDLE_FRONTO-ORBITAL_GYRUS_right
EveType1	111	R. Supramarginal Gyrus	Right Supramarginal Gyrus	SUPRAMARGINAL_GYRUS_right
EveType1	112	R. Gyrus Rectus	Right Gyrus Rectus	GYRUS_RECTUS_right
EveType1	113	R. Insular	Right Insular	INSULAR_right
EveType1	114	R. Amygdala	Right Amygdala	AMYGDALA_right
EveType1	115	R. Hippocampus	Right Hippocampus	HIPPOCAMPUS_right
EveType1	116	R. Cerebellum	Right Cerebellum	CEREBELLUM_right
EveType1	117	R. Corticospinal Tract	Right Corticospinal Tract	Corticospinal_tract_right
EveType1	118	R. Inf. Cerebellar Peduncle	Right Inferior Cerebellar Peduncle	Inferior_cerebellar_peduncle_right
EveType1	119	R. Med. Lemniscus	Right Medial Lemniscus	Medial_lemniscus_right
EveType1	120	R. Sup. Cerebellar Peduncle	Right Superior Cerebellar Peduncle	Superior_cerebellar_peduncle_right
EveType1	121	R. Cerebral Peduncle	Right Cerebral Peduncle	Cerebral_peduncle_right
EveType1	122	R. Ant. Limb Int. Capsule	Right Anterior Limb of Internal Capsule	Anterior_limb_of_internal_capsule_right
EveType1	123	R. Post. Limb Int. Capsule	Right Posterior Limb of Internal Capsule	Posterior_limb_of_internal_capsule_right
EveType1	124	R. Post. Thalamic Radiation	Right Posterior Thalamic Radiation	Posterior_thalamic_radiation_right
EveType1	125	R. Ant. Corona Radiata	Right Anterior Corona Radiata	Anterior_corona_radiata_right
EveType1	126	R. Sup. Corona Radiata	Right Superior Corona Radiata	Superior_corona_radiata_right
EveType1	127	R. Post. Corona Radiata	Right Posterior Corona Radiata	Posterior_corona_radiata_right
EveType1	128	R. Cing. (Cingulate Gyrus)	Right Cingulum (Cingulate Gyrus)	Cingulum_(cingulate_gyrus)_right
EveType1	129	R. Cing. (Hippocampus)	Right Cingulum (Hippocampus)	Cingulum_(hippocampus)_right
EveType1	130	R. Fornix(cres) ST	Right Fornix(cres) Stria Terminalis	Fornix(cres)_Stria_terminalis_right
EveType1	131	R. Sup. Long. Fasciculus	Right Superior Longitudinal Fasciculus	Superior_longitudinal_fasciculus_right
EveType1	132	R. Sup. Focc. Fasciculus	Right Superior Fronto-occipital Fasciculus	Superior_fronto-occipital_fasciculus_right
EveType1	133	R. Inf. Focc. Fasciculus	Right Inferior Fronto-occipital Fasciculus	Inferior_fronto-occipital_fasciculus_right
EveType1	134	R. Sagittal Stratum	Right Sagittal Stratum	Sagittal_stratum_right
EveType1	135	R. External Capsule	Right External Capsule	External_capsule_right
EveType1	136	R. Uncinate Fasciculus	Right Uncinate Fasciculus	Uncinate_fasciculus_right
EveType1	137	R. Pontine Crossing Tract	Right Pontine Crossing Tract	Pontine_crossing_tract_right
EveType1	138	R. Mid. Cerebellar Peduncle	Right Middle Cerebellar Peduncle	Middle_cerebellar_peduncle_right
EveType1	139	R. Fornix	Right Fornix	Fornix_right
EveType1	140	R. Genu CC	Right Genu of Corpus Callosum	Genu_of_corpus_callosum_right
EveType1	141	R. Body CC	Right Body of Corpus Callosum	Body_of_corpus_callosum_right
EveType1	142	R. Splenium CC	Right Splenium of Corpus Callosum	Splenium_of_corpus_callosum_right
EveType1	143	R. Rl. Pt. Int. Capsule	Right Retrolenticular Part of Internal Capsule	Retrolenticular_part_of_internal_capsule_right
EveType1	144	R. Red Nucleus	Right Red Nucleus	Red_Nucleus_right
EveType1	145	R. Substancia Nigra	Right Substancia Nigra	Substancia_Nigra_right
EveType1	146	R. Tapatum	Right Tapatum	Tapatum_right
EveType1	147	R. Caudate Nucleus	Right Caudate Nucleus	CAUDATE_NUCLEUS_right
EveType1	148	R. Putamen	Right Putamen	PUTAMEN_right
EveType1	149	R. Thalamus	Right Thalamus	THALAMUS_right
EveType1	150	R. Globus Pallidus	Right Globus Pallidus	GLOBUS_PALLIDUS_right
EveType1	151	R. Midbrain	Right Midbrain	MIDBRAIN_right
EveType1	152	R. Pons	Right Pons	PONS_right
EveType1	153	R. Medulla	Right Medulla	MEDULLA_right
EveType1	154	R. Sup. Parietal WM	Right Superior Parietal WM	SUPERIOR_PARIETAL_WM_right
EveType1	155	R. Cing. WM	Right Cingulum WM	Cingulum_WM_right
EveType1	156	R. Sup. Front. WM	Right Superior Frontal WM	SUPERIOR_FRONTAL_WM_right
EveType1	157	R. Mid. Front. WM	Right Middle Frontal WM	MIDDLE_FRONTAL_WM_right
EveType1	158	R. Inf. Front. WM	Right Inferior Frontal WM	INFERIOR_FRONTAL_WM_right
EveType1	159	R. Precentral WM	Right Precentral WM	PRECENTRAL_WM_right
EveType1	160	R. Postcent. WM	Right Postcentral WM	POSTCENTRAL_WM_right
EveType1	161	R. Angular WM	Right Angular WM	ANGULAR_WM_right
EveType1	162	R. Precuneus WM	Right Precuneus WM	PRE-CUNEUS_WM_right
EveType1	163	R. Cuneus WM	Right Cuneus WM	CUNEUS_WM_right
EveType1	164	R. Lingual WM	Right Lingual WM	LINGUAL_WM_right
EveType1	165	R. Fusiform WM	Right Fusiform WM	FUSIFORM_WM_right
EveType1	166	R. Sup. Occipital WM	Right Superior Occipital WM	SUPERIOR_OCCIPITAL_WM_right
EveType1	167	R. Inf. Occipital WM	Right Inferior Occipital WM	INFERIOR_OCCIPITAL_WM_right
EveType1	168	R. Mid. Occipital WM	Right Middle Occipital WM	MIDDLE_OCCIPITAL_WM_right
EveType1	169	R. Sup. Temp. WM	Right Superior Temporal WM	SUPERIOR_TEMPORAL_WM_right
EveType1	170	R. Inf. Temp. WM	Right Inferior Temporal WM	INFERIOR_TEMPORAL_WM_right
EveType1	171	R. Mid. Temp. WM	Right Middle Temporal WM	MIDDLE_TEMPORAL_WM_right
EveType1	172	R. Lat. Forb. WM	Right Lateral Fronto-orbital WM	LATERAL_FRONTO-ORBITAL_WM_right
EveType1	173	R. Mid. Forb. WM	Right Middle Fronto-orbital WM	MIDDLE_FRONTO-ORBITAL_WM_right
EveType1	174	R. Supramarginal WM	Right Supramarginal WM	SUPRAMARGINAL_WM_right
EveType1	175	R. Rectus WM	Right Rectus WM	RECTUS_WM_right
EveType1	176	R. Cerebellum WM	Right Cerebellum WM	CEREBELLUM_WM_right
EveType2	1	L. Sup. Parietal Lobule	Left Superior Parietal Lobule	SUPERIOR_PARIETAL_LOBULE_left
EveType2	2	L. Cingulate Gyrus	Left Cingulate Gyrus	CINGULATE_GYRUS_left
EveType2	3	L. Sup. Front. Gyrus	Left Superior Frontal Gyrus	SUPERIOR_FRONTAL_GYRUS_left
EveType2	4	L. Mid. Front. Gyrus	Left Middle Frontal Gyrus	MIDDLE_FRONTAL_GYRUS_left
EveType2	5	L. IFG	Left Inferior Frontal Gyrus	INFERIOR_FRONTAL_GYRUS_left
EveType2	6	L. Precentral Gyrus	Left Precentral Gyrus	PRECENTRAL_GYRUS_left
EveType2	7	L. Postcent. Gyrus	Left Postcentral Gyrus	POSTCENTRAL_GYRUS_left
EveType2	8	L. Angular Gyrus	Left Angular Gyrus	ANGULAR_GYRUS_left
EveType2	9	L. Precuneus	Left Precuneus	PRE-CUNEUS_left
EveType2	10	L. Cuneus	Left Cuneus	CUNEUS_left
EveType2	11	L. Lingual Gyrus	Left Lingual Gyrus	LINGUAL_GYRUS_left
EveType2	12	L. Fusiform Gyrus	Left Fusiform Gyrus	FUSIFORM_GYRUS_left
EveType2	13	L. Parahippocampal Gyrus	Left Parahippocampal Gyrus	PARAHIPPOCAMPAL_GYRUS_left
EveType2	14	L. Sup. Occipital Gyrus	Left Superior Occipital Gyrus	SUPERIOR_OCCIPITAL_GYRUS_left
EveType2	15	L. Inf. Occipital Gyrus	Left Inferior Occipital Gyrus	INFERIOR_OCCIPITAL_GYRUS
EveType2	16	L. Mid. Occipital Gyrus	Left Middle Occipital Gyrus	MIDDLE_OCCIPITAL_GYRUS
EveType2	17	L. Entorhinal Area	Left Entorhinal Area	ENTORHINAL_AREA
EveType2	18	L. Sup. Temp. Gyrus	Left Superior Temporal Gyrus	SUPERIOR_TEMPORAL_GYRUS
EveType2	19	L. Inf. Temp. Gyrus	Left Inferior Temporal Gyrus	INFERIOR_TEMPORAL_GYRUS
EveType2	20	L. Mid. Temp. Gyrus	Left Middle Temporal Gyrus	MIDDLE_TEMPORAL_GYRUS
EveType2	21	L. Lat. Forb. Gyrus	Left Lateral Fronto-orbital Gyrus	LATERAL_FRONTO-ORBITAL_GYRUS
EveType2	22	L. Mid. Forb. Gyrus	Left Middle Fronto-orbital Gyrus	MIDDLE_FRONTO-ORBITAL_GYRUS
EveType2	23	L. Supramarginal Gyrus	Left Supramarginal Gyrus	SUPRAMARGINAL_GYRUS
EveType2	24	L. Gyrus Rectus	Left Gyrus Rectus	GYRUS_RECTUS
EveType2	25	L. Insular	Left Insular	INSULAR
EveType2	26	L. Amygdala	Left Amygdala	AMYGDALA
EveType2	27	L. Hippocampus	Left Hippocampus	HIPPOCAMPUS
EveType2	28	L. Cerebellum	Left Cerebellum	CEREBELLUM
EveType2	29	L. Corticospinal Tract	Left Corticospinal Tract	Corticospinal_tract_left
EveType2	30	L. Inf. Cerebellar Peduncle	Left Inferior Cerebellar Peduncle	Inferior_cerebellar_peduncle_left
EveType2	31	L. Med. Med. Lemniscus	Left Medial Medial Lemniscus	Medial_lemniscus_left
EveType2	32	L. Sup. Cerebellar Peduncle	Left Superior Cerebellar Peduncle	Superior_cerebellar_peduncle_left
EveType2	33	L. Cerebral Peduncle	Left Cerebral Peduncle	Cerebral_peduncle_left
EveType2	34	L. Ant. Limb Int. Capsule	Left Anterior Limb of Internal Capsule	Anterior_limb_of_internal_capsule_left
EveType2	35	L. Post. Limb Int. Capsule	Left Posterior Limb of Internal Capsule	Posterior_limb_of_internal_capsule_left
EveType2	36	L. Post. Thalamic Radiation	Left Posterior Thalamic Radiation	Posterior_thalamic_radiation_left
EveType2	37	L. Ant. Corona Radiata	Left Anterior Corona Radiata	Anterior_corona_radiata_left
EveType2	38	L. Sup. Corona Radiata	Left Superior Corona Radiata	Superior_corona_radiata_left
EveType2	39	L. Post. Corona Radiata	Left Posterior Corona Radiata	Posterior_corona_radiata_left
EveType2	40	L. Cing. (Cingulate Gyrus)	Left Cingulum (Cingulate Gyrus)	Cingulum_(cingulate_gyrus)_left
EveType2	41	L. Cing. (Hippocampus)	Left Cingulum (Hippocampus)	Cingulum_(hippocampus)_left
EveType2	42	L. Fornix(cres) ST	Left Fornix(cres) Stria Terminalis	Fornix(cres)_Stria_terminalis_left
EveType2	43	L. Sup. Long. Fasciculus	Left Superior Longitudinal Fasciculus	Superior_longitudinal_fasciculus_left
EveType2	44	L. Sup. Focc. Fasciculus	Left Superior Fronto-occipital Fasciculus	Superior_fronto-occipital_fasciculus_left
EveType2	45	L. Inf. Focc. Fasciculus	Left Inferior Fronto-occipital Fasciculus	Inferior_fronto-occipital_fasciculus_left
EveType2	46	L. Sagittal Stratum	Left Sagittal Stratum	Sagittal_stratum_left
EveType2	47	L. External Capsule	Left External Capsule	External_capsule_left
EveType2	48	L. Uncinate Fasciculus	Left Uncinate Fasciculus	Uncinate_fasciculus_left
EveType2	49	L. Pontine Crossing Tract	Left Pontine Crossing Tract	Pontine_crossing_tract_left
EveType2	50	L. Mid. Cerebellar Peduncle	Left Middle Cerebellar Peduncle	Middle_cerebellar_peduncle_left
EveType2	51	L. Fornix (Column&Body)	Left Fornix (Column&Body)	Fornix_(column_and_body)_left
EveType2	52	L. Genu CC	Left Genu of Corpus Callosum	Genu_of_corpus_callosum_left
EveType2	53	L. Body CC	Left Body of Corpus Callosum	Body_of_corpus_callosum_left
EveType2	54	L. Splenium CC	Left Splenium of Corpus Callosum	Splenium_of_corpus_callosum_left
EveType2	55	L. Rl. Pt. Int. Capsule	Left Retrolenticular Part of Internal Capsule	Retrolenticular_part_of_internal_capsule_left
EveType2	56	L. Red Nucleus	Left Red Nucleus	Red_Nucleus_left
EveType2	57	L. Substancia Nigra	Left Substancia Nigra	Substancia_Nigra_left
EveType2	58	L. Tapatum	Left Tapatum	Tapatum_left
EveType2	59	L. Caudate Nucleus	Left Caudate Nucleus	CAUDATE_NUCLEUS_left
EveType2	60	L. Putamen	Left Putamen	PUTAMEN_left
EveType2	61	L. Thalamus	Left Thalamus	THALAMUS_left
EveType2	62	L. Globus Pallidus	Left Globus Pallidus	GLOBUS_PALLIDUS_left
EveType2	63	L. Midbrain	Left Midbrain	MIDBRAIN_left
EveType2	64	L. Pons	Left Pons	PONS_left
EveType2	65	L. Medulla	Left Medulla	MEDULLA_left
EveType2	66	R. Sup. Parietal Lobule	Right Superior Parietal Lobule	SUPERIOR_PARIETAL_LOBULE_right
EveType2	67	R. Cingulate Gyrus	Right Cingulate Gyrus	CINGULATE_GYRUS_right
EveType2	68	R. Sup. Front. Gyrus	Right Superior Frontal Gyrus	SUPERIOR_FRONTAL_GYRUS_right
EveType2	69	R. Mid. Front. Gyrus	Right Middle Frontal Gyrus	MIDDLE_FRONTAL_GYRUS_right
EveType2	70	R. IFG	Right Inferior Frontal Gyrus	INFERIOR_FRONTAL_GYRUS_right
EveType2	71	R. Precentral Gyrus	Right Precentral Gyrus	PRECENTRAL_GYRUS_right
EveType2	72	R. Postcent. Gyrus	Right Postcentral Gyrus	POSTCENTRAL_GYRUS_right
EveType2	73	R. Angular Gyrus	Right Angular Gyrus	ANGULAR_GYRUS_right
EveType2	74	R. Precuneus	Right Precuneus	PRE-CUNEUS_right
EveType2	75	R. Cuneus	Right Cuneus	CUNEUS_right
EveType2	76	R. Lingual Gyrus	Right Lingual Gyrus	LINGUAL_GYRUS_right
EveType2	77	R. Fusiform Gyrus	Right Fusiform Gyrus	FUSIFORM_GYRUS_right
EveType2	78	R. Parahippocampal Gyrus	Right Parahippocampal Gyrus	PARAHIPPOCAMPAL_GYRUS_right
EveType2	79	R. Sup. Occipital Gyrus	Right Superior Occipital Gyrus	SUPERIOR_OCCIPITAL_GYRUS_right
EveType2	80	R. Inf. Occipital Gyrus	Right Inferior Occipital Gyrus	INFERIOR_OCCIPITAL_GYRUS_right
EveType2	81	R. Mid. Occipital Gyrus	Right Middle Occipital Gyrus	MIDDLE_OCCIPITAL_GYRUS_right
EveType2	82	R. Entorhinal Area	Right Entorhinal Area	ENTORHINAL_AREA_right
EveType2	83	R. Sup. Temp. Gyrus	Right Superior Temporal Gyrus	SUPERIOR_TEMPORAL_GYRUS_right
EveType2	84	R. Inf. Temp. Gyrus	Right Inferior Temporal Gyrus	INFERIOR_TEMPORAL_GYRUS_right
EveType2	85	R. Mid. Temp. Gyrus	Right Middle Temporal Gyrus	MIDDLE_TEMPORAL_GYRUS_right
EveType2	86	R. Lat. Forb. Gyrus	Right Lateral Fronto-orbital Gyrus	LATERAL_FRONTO-ORBITAL_GYRUS_right
EveType2	87	R. Mid. Forb. Gyrus	Right Middle Fronto-orbital Gyrus	MIDDLE_FRONTO-ORBITAL_GYRUS_right
EveType2	88	R. Supramarginal Gyrus	Right Supramarginal Gyrus	SUPRAMARGINAL_GYRUS_right
EveType2	89	R. Gyrus Rectus	Right Gyrus Rectus	GYRUS_RECTUS_right
EveType2	90	R. Insular	Right Insular	INSULAR_right
EveType2	91	R. Amygdala	Right Amygdala	AMYGDALA_right
EveType2	92	R. Hippocampus	Right Hippocampus	HIPPOCAMPUS_right
EveType2	93	R. Cerebellum	Right Cerebellum	CEREBELLUM_right
EveType2	94	R. Corticospinal Tract	Right Corticospinal Tract	Corticospinal_tract_right
EveType2	95	R. Inf. Cerebellar Peduncle	Right Inferior Cerebellar Peduncle	Inferior_cerebellar_peduncle_right
EveType2	96	R. Med. Lemniscus	Right Medial Lemniscus	Medial_lemniscus_right
EveType2	97	R. Sup. Cerebellar Peduncle	Right Superior Cerebellar Peduncle	Superior_cerebellar_peduncle_right
EveType2	98	R. Cerebral Peduncle	Right Cerebral Peduncle	Cerebral_peduncle_right
EveType2	99	R. Ant. Limb Int. Capsule	Right Anterior Limb of Internal Capsule	Anterior_limb_of_internal_capsule_right
EveType2	100	R. Post. Limb Int. Capsule	Right Posterior Limb of Internal Capsule	Posterior_limb_of_internal_capsule_right
EveType2	101	R. Post. Thalamic Radiation	Right Posterior Thalamic Radiation (Include Optic Radiation)	Posterior_thalamic_radiation_(include_optic_radiation)_right
EveType2	102	R. Ant. Corona Radiata	Right Anterior Corona Radiata	Anterior_corona_radiata_right
EveType2	103	R. Sup. Corona Radiata	Right Superior Corona Radiata	Superior_corona_radiata_right
EveType2	104	R. Post. Corona Radiata	Right Posterior Corona Radiata	Posterior_corona_radiata_right
EveType2	105	R. Cing. (Cingulate Gyrus)	Right Cingulum (Cingulate Gyrus)	Cingulum_(cingulate_gyrus)_right
EveType2	106	R. Cing. (Hippocampus)	Right Cingulum (Hippocampus)	Cingulum_(hippocampus)_right
EveType2	107	R. Fornix(cres) ST	Right Fornix(cres) Stria Terminalis	Fornix(cres)_Stria_terminalis_right
EveType2	108	R. Sup. Long. Fasciculus	Right Superior Longitudinal Fasciculus	Superior_longitudinal_fasciculus_right
EveType2	109	R. Sup. Focc. Fasciculus	Right Superior Fronto-occipital Fasciculus	Superior_fronto-occipital_fasciculus_right
EveType2	110	R. Inf. Focc. Fasciculus	Right Inferior Fronto-occipital Fasciculus	Inferior_fronto-occipital_fasciculus_right
EveType2	111	R. Sagittal Stratum	Right Sagittal Stratum	Sagittal_stratum_right
EveType2	112	R. External Capsule	Right External Capsule	External_capsule_right
EveType2	113	R. Uncinate Fasciculus	Right Uncinate Fasciculus	Uncinate_fasciculus_right
EveType2	114	R. Pontine Crossing Tract	Right Pontine Crossing Tract	Pontine_crossing_tract_right
EveType2	115	R. Mid. Cerebellar Peduncle	Right Middle Cerebellar Peduncle	Middle_cerebellar_peduncle_right
EveType2	116	R. Fornix (Column&Body)	Right Fornix (Column&Body)	Fornix_(column_and_body)_right
EveType2	117	R. Genu CC	Right Genu of Corpus Callosum	Genu_of_corpus_callosum_right
EveType2	118	R. Body CC	Right Body of Corpus Callosum	Body_of_corpus_callosum_right
EveType2	119	R. Splenium CC	Right Splenium of Corpus Callosum	Splenium_of_corpus_callosum_right
EveType2	120	R. Rl. Pt. Int. Capsule	Right Retrolenticular Part of Internal Capsule	Retrolenticular_part_of_internal_capsule_right
EveType2	121	R. Red Nucleus	Right Red Nucleus	Red_Nucleus_right
EveType2	122	R. Substancia Nigra	Right Substancia Nigra	Substancia_Nigra_right
EveType2	123	R. Tapatum	Right Tapatum	Tapatum_right
EveType2	124	R. Caudate Nucleus	Right Caudate Nucleus	CAUDATE_NUCLEUS_right
EveType2	125	R. Putamen	Right Putamen	PUTAMEN_right
EveType2	126	R. Thalamus	Right Thalamus	THALAMUS_right
EveType2	127	R. Globus Pallidus	Right Globus Pallidus	GLOBUS_PALLIDUS_right
EveType2	128	R. Midbrain	Right Midbrain	MIDBRAIN_right
EveType2	129	R. Pons	Right Pons	PONS_right
EveType2	130	R. Medulla	Right Medulla	MEDULLA_right
EveType3	1	L. Sup. Parietal WM	Left Superior Parietal WM	SUPERIOR_PARIETAL__WM_left
EveType3	2	L. Caudate Nucleus	Left Caudate Nucleus	CAUDATE_NUCLEUS_left
EveType3	3	L. Sup. Front. WM	Left Superior Frontal WM	SUPERIOR_FRONTAL_WM_left
EveType3	4	L. Mid. Front. WM	Left Middle Frontal WM	MIDDLE_FRONTAL__WM_left
EveType3	5	L. Inf. Front. WM	Left Inferior Frontal WM	INFERIOR_FRONTAL__WM_left
EveType3	6	L. Precentral WM	Left Precentral WM	PRECENTRAL__WM_left
EveType3	7	L. Postcent. WM	Left Postcentral WM	POSTCENTRAL__WM_left
EveType3	8	L. Angular WM	Left Angular WM	ANGULAR__WM_left
EveType3	9	L. Precuneus WM	Left Precuneus WM	PRE-CUNEUS__WM_left
EveType3	10	L. Cuneus WM	Left Cuneus WM	CUNEUS_WM_left
EveType3	11	L. Lingual WM	Left Lingual WM	LINGUAL_WM_left
EveType3	12	L. Fusiform WM	Left Fusiform WM	FUSIFORM_WM_left
EveType3	13	R. Caudate Nucleus	Right Caudate Nucleus	CAUDATE_NUCLEUS_right
EveType3	14	L. Sup. Occipital WM	Left Superior Occipital WM	SUPERIOR_OCCIPITAL_WM_left
EveType3	15	L. Inf. Occipital WM	Left Inferior Occipital WM	INFERIOR_OCCIPITAL_WM_left
EveType3	16	L. Mid. Occipital WM	Left Middle Occipital WM	MIDDLE_OCCIPITAL_WM_left
EveType3	17	L. Entorhinal Area	Left Entorhinal Area	ENTORHINAL_AREA_left
EveType3	18	L. Sup. Temp. WM	Left Superior Temporal WM	SUPERIOR_TEMPORAL__WM_left
EveType3	19	L. Inf. Temp. WM	Left Inferior Temporal WM	INFERIOR_TEMPORAL__WM_left
EveType3	20	L. Mid. Temp. WM	Left Middle Temporal WM	MIDDLE_TEMPORAL__WM_left
EveType3	21	L. Lat. Forb. WM	Left Lateral Fronto-orbital WM	LATERAL_FRONTO-ORBITAL__WM_left
EveType3	22	L. Mid. Forb. WM	Left Middle Fronto-orbital WM	MIDDLE_FRONTO-ORBITAL__WM_left
EveType3	23	L. Supramarginal WM	Left Supramarginal WM	SUPRAMARGINAL__WM_left
EveType3	24	L. Rectus WM	Left Rectus WM	RECTUS__WM_left
EveType3	25	L. Amygdala	Left Amygdala	AMYGDALA
EveType3	26	L. Hippocampus	Left Hippocampus	HIPPOCAMPUS
EveType3	27	L. Putamen	Left Putamen	PUTAMEN_left
EveType3	28	L. Corticospinal Tract	Left Corticospinal Tract	Corticospinal_tract_left
EveType3	29	L. Inf. Cerebellar Peduncle	Left Inferior Cerebellar Peduncle	Inferior_cerebellar_peduncle_left
EveType3	30	L. Med. Med. Lemniscus	Left Medial Medial Lemniscus	Medial_lemniscus_left
EveType3	31	L. Sup. Cerebellar Peduncle	Left Superior Cerebellar Peduncle	Superior_cerebellar_peduncle_left
EveType3	32	L. Cerebral Peduncle	Left Cerebral Peduncle	Cerebral_peduncle_left
EveType3	33	L. Ant. Limb Int. Capsule	Left Anterior Limb of Internal Capsule	Anterior_limb_of_internal_capsule_left
EveType3	34	L. Post. Limb Int. Capsule	Left Posterior Limb of Internal Capsule	Posterior_limb_of_internal_capsule_left
EveType3	35	L. Post. Thalamic Radiation	Left Posterior Thalamic Radiation	Posterior_thalamic_radiation_left
EveType3	36	L. Ant. Corona Radiata	Left Anterior Corona Radiata	Anterior_corona_radiata_left
EveType3	37	L. Sup. Corona Radiata	Left Superior Corona Radiata	Superior_corona_radiata_left
EveType3	38	L. Post. Corona Radiata	Left Posterior Corona Radiata	Posterior_corona_radiata_left
EveType3	39	L. Cing. (Cingulate Gyrus)	Left Cingulum (Cingulate Gyrus)	Cingulum_(cingulate_gyrus)_left
EveType3	40	L. Cing. (Hippocampus)	Left Cingulum (Hippocampus)	Cingulum_(hippocampus)_left
EveType3	41	L. Fornix(cres) ST	Left Fornix(cres) Stria Terminalis	Fornix(cres)_Stria_terminalisleft
EveType3	42	L. Sup. Long. Fasciculus	Left Superior Longitudinal Fasciculus	Superior_longitudinal_fasciculus_left
EveType3	43	L. Sup. Focc. Fasciculus	Left Superior Fronto-occipital Fasciculus	Superior_fronto-occipital_fasciculus_left
EveType3	44	L. Inf. Focc. Fasciculus	Left Inferior Fronto-occipital Fasciculus	Inferior_fronto-occipital_fasciculus_left
EveType3	45	L. Sagittal Stratum	Left Sagittal Stratum	Sagittal_stratum__left
EveType3	46	L. External Capsule	Left External Capsule	External_capsule_left
EveType3	47	L. Uncinate Fasciculus	Left Uncinate Fasciculus	Uncinate_fasciculus_left
EveType3	48	L. Pontine Crossing Tract	Left Pontine Crossing Tract	Pontine_crossing_tract__left
EveType3	49	L. Mid. Cerebellar Peduncle	Left Middle Cerebellar Peduncle	Middle_cerebellar_peduncle_left
EveType3	50	L. Fornix (Column&Body)	Left Fornix (Column&Body)	Fornix_(column_and_body)_left
EveType3	51	L. Genu CC	Left Genu of Corpus Callosum	Genu_of_corpus_callosum_left
EveType3	52	L. Body CC	Left Body of Corpus Callosum	Body_of_corpus_callosum_left
EveType3	53	L. Splenium CC	Left Splenium of Corpus Callosum	Splenium_of_corpus_callosum_left
EveType3	54	L. Rl. Pt. Int. Capsule	Left Retrolenticular Part of Internal Capsule	Retrolenticular_part_of_internal_capsule_left
EveType3	55	R. Putamen	Right Putamen	PUTAMEN_right
EveType3	56	L. Tapatum	Left Tapatum	Tapatum_left
EveType3	57	L. Globus Pallidus	Left Globus Pallidus	GLOBUS_PALLIDUS_left
EveType3	58	R. Globus Pallidus	Right Globus Pallidus	GLOBUS_PALLIDUS_right
EveType3	59	L. Thalamus	Left Thalamus	THALAMUS_left
EveType3	60	R. Thalamus	Right Thalamus	THALAMUS_right
EveType3	61	L. Midbrain	Left Midbrain	MIDBRAIN_left
EveType3	62	L. Pons	Left Pons	PONS_left
EveType3	63	L. Medulla	Left Medulla	MEDULLA_left
EveType3	64	R. Sup. Parietal WM	Right Superior Parietal WM	SUPERIOR_PARIETAL_WM_right
EveType3	65	R. Sup. Front. WM	Right Superior Frontal WM	SUPERIOR_FRONTAL__WM_right
EveType3	66	R. Mid. Front. WM	Right Middle Frontal WM	MIDDLE_FRONTAL_WM_right
EveType3	67	R. Inf. Front. WM	Right Inferior Frontal WM	INFERIOR_FRONTAL_WM_right
EveType3	68	R. Precentral WM	Right Precentral WM	PRECENTRAL_WM_right
EveType3	69	R. Postcent. WM	Right Postcentral WM	POSTCENTRAL_WM_right
EveType3	70	R. Angular WM	Right Angular WM	ANGULAR_WM_right
EveType3	71	R. Precuneus WM	Right Precuneus WM	PRE-CUNEUS_WM_right
EveType3	72	R. Cuneus WM	Right Cuneus WM	CUNEUS_WM_right
EveType3	73	R. Lingual WM	Right Lingual WM	LINGUAL_WM_right
EveType3	74	R. Fusiform WM	Right Fusiform WM	FUSIFORM_WM_right
EveType3	75	R. Sup. Occipital WM	Right Superior Occipital WM	SUPERIOR_OCCIPITAL_WM_right
EveType3	76	R. Inf. Occipital WM	Right Inferior Occipital WM	INFERIOR_OCCIPITAL_WM_right
EveType3	77	R. Mid. Occipital WM	Right Middle Occipital WM	MIDDLE_OCCIPITAL_WM_right
EveType3	78	R. Entorhinal Area	Right Entorhinal Area	ENTORHINAL_AREA_right
EveType3	79	R. Sup. Temp. WM	Right Superior Temporal WM	SUPERIOR_TEMPORAL_WM_right
EveType3	80	R. Inf. Temp. WM	Right Inferior Temporal WM	INFERIOR_TEMPORAL_WM_right
EveType3	81	R. Mid. Temp. WM	Right Middle Temporal WM	MIDDLE_TEMPORAL_WM_right
EveType3	82	R. Lat. Forb. WM	Right Lateral Fronto-orbital WM	LATERAL_FRONTO-ORBITAL_WM_right
EveType3	83	R. Mid. Forb. WM	Right Middle Fronto-orbital WM	MIDDLE_FRONTO-ORBITAL_WM_right
EveType3	84	R. Supramarginal WM	Right Supramarginal WM	SUPRAMARGINAL_WM_right
EveType3	85	R. Rectus WM	Right Rectus WM	RECTUS_WM_right
EveType3	86	R. Amygdala	Right Amygdala	AMYGDALA_right
EveType3	87	R. Hippocampus	Right Hippocampus	HIPPOCAMPUS_right
EveType3	88	R. Corticospinal Tract	Right Corticospinal Tract	Corticospinal_tract_right
EveType3	89	R. Inf. Cerebellar Peduncle	Right Inferior Cerebellar Peduncle	Inferior_cerebellar_peduncle_right
EveType3	90	R. Med. Lemniscus	Right Medial Lemniscus	Medial_lemniscus_right
EveType3	91	R. Sup. Cerebellar Peduncle	Right Superior Cerebellar Peduncle	Superior_cerebellar_peduncle_right
EveType3	92	R. Cerebral Peduncle	Right Cerebral Peduncle	Cerebral_peduncle_right
EveType3	93	R. Ant. Limb Int. Capsule	Right Anterior Limb of Internal Capsule	Anterior_limb_of_internal_capsule_right
EveType3	94	R. Post. Limb Int. Capsule	Right Posterior Limb of Internal Capsule	Posterior_limb_of_internal_capsule_right
EveType3	95	R. Post. Thalamic Radiation	Right Posterior Thalamic Radiation	Posterior_thalamic_radiation_right
EveType3	96	R. Ant. Corona Radiata	Right Anterior Corona Radiata	Anterior_corona_radiata_right
EveType3	97	R. Sup. Corona Radiata	Right Superior Corona Radiata	Superior_corona_radiata_right
EveType3	98	R. Post. Corona Radiata	Right Posterior Corona Radiata	Posterior_corona_radiata_right
EveType3	99	R. Cing. (Cingulate Gyrus)	Right Cingulum (Cingulate Gyrus)	Cingulum_(cingulate_gyrus)_right
EveType3	100	R. Cing. (Hippocampus)	Right Cingulum (Hippocampus)	Cingulum_(hippocampus)_right
EveType3	101	R. Fornix(cres) ST	Right Fornix(cres) Stria Terminalis	Fornix(cres)_Stria_terminalis__right
EveType3	102	R. Sup. Long. Fasciculus	Right Superior Longitudinal Fasciculus	Superior_longitudinal_fasciculus_right
EveType3	103	R. Sup. Focc. Fasciculus	Right Superior Fronto-occipital Fasciculus	Superior_fronto-occipital_fasciculus__right
EveType3	104	R. Inf. Focc. Fasciculus	Right Inferior Fronto-occipital Fasciculus	Inferior_fronto-occipital_fasciculus_right
EveType3	105	R. Sagittal Stratum	Right Sagittal Stratum	Sagittal_stratum_right
EveType3	106	R. External Capsule	Right External Capsule	External_capsule_right
EveType3	107	R. Uncinate Fasciculus	Right Uncinate Fasciculus	Uncinate_fasciculus_right
EveType3	108	R. Pontine Crossing Tract	Right Pontine Crossing Tract (a Part of MCP)	Pontine_crossing_tract_(a_part_of_MCP)_right
EveType3	109	R. Mid. Cerebellar Peduncle	Right Middle Cerebellar Peduncle	Middle_cerebellar_peduncle_right
EveType3	110	R. Fornix (Column&Body)	Right Fornix (Column&Body)	Fornix_(column_and_body)_right
EveType3	111	R. Genu CC	Right Genu of Corpus Callosum	Genu_of_corpus_callosum_right
EveType3	112	R. Body CC	Right Body of Corpus Callosum	Body_of_corpus_callosum_right
EveType3	113	R. Splenium CC	Right Splenium of Corpus Callosum	Splenium_of_corpus_callosum_right
EveType3	114	R. Rl. Pt. Int. Capsule	Right Retrolenticular Part of Internal Capsule	Retrolenticular_part_of_internal_capsule_right
EveType3	115	R. Tapatum	Right Tapatum	Tapatum_right
EveType3	116	R. Midbrain	Right Midbrain	MIDBRAIN_right
EveType3	117	R. Pons	Right Pons	PONS_right
EveType3	118	R. Medulla	Right Medulla	MEDULLA_right
